# Preventive small-quantity lipid-based nutrient supplements reduce severe wasting and severe stunting among young children: an individual participant data meta-analysis of randomized controlled trials

**DOI:** 10.1101/2022.06.16.22276521

**Authors:** Kathryn G. Dewey, Charles D. Arnold, K. Ryan Wessells, Elizabeth L. Prado, Souheila Abbeddou, Seth Adu-Afarwuah, Hasmot Ali, Benjamin F. Arnold, Per Ashorn, Ulla Ashorn, Sania Ashraf, Elodie Becquey, Kenneth H. Brown, Parul Christian, John M. Colford, Sherlie J. L. Dulience, Lia C.H. Fernald, Emanuela Galasso, Lotta Hallamaa, Sonja Y. Hess, Jean H. Humphrey, Lieven Huybregts, Lora L. Iannotti, Kaniz Jannat, Anna Lartey, Agnes Le Port, Jef L. Leroy, Stephen P. Luby, Kenneth Maleta, Susana L. Matias, Mduduzi NN Mbuya, Malay K. Mridha, Minyanga Nkhoma, Clair Null, Rina R. Paul, Harriet Okronipa, Jean-Bosco Ouédraogo, Amy J. Pickering, Andrew J. Prendergast, Marie Ruel, Saijuddin Shaikh, Ann M. Weber, Patricia Wolff, Amanda Zongrone, Christine P. Stewart

## Abstract

**Background:** Meta-analyses show that small-quantity lipid-based nutrient supplements (SQ-LNS) reduce child wasting and stunting. There is little information regarding effects on severe wasting or stunting.

**Objective:** We aimed to identify the effect of SQ-LNS on severe wasting (weight-for-length z-score < −3) and severe stunting (length-for-age z-score < −3).

**Methods:** We conducted a two-stage meta-analysis of individual participant data from 14 randomized controlled trials of SQ-LNS provided to children 6 to 24 mo of age. We generated study-specific and subgroup estimates of SQ-LNS vs. control and pooled the estimates using fixed-effects models. We used random effects meta-regression to examine study-level effect modifiers. In sensitivity analyses, we examined whether results differed depending on study arm inclusion criteria and types of comparisons.

**Results:** Q-LNS provision led to a relative reduction of 31% in severe wasting (Prevalence Ratio, PR 0.69 (0.55, 0.86), n=34,373) and 17% in severe stunting (PR 0.83 (95% CI: 0.78, 0.90), n=36,795). Results were similar in most of the sensitivity analyses but somewhat attenuated when comparisons using passive control arms were excluded: PR 0.74 (0.57, 0.96), n=26,327 for severe wasting and PR 0.88 (0.81, 0.95), n=28,742 for severe stunting. Study-level characteristics generally did not significantly modify the effects of SQ-LNS, but results suggested greater effects of SQ-LNS in sites with greater burdens of wasting or stunting, or with poorer water quality or sanitation.

**Conclusions:** Including SQ-LNS in preventive interventions to promote healthy child growth and development is likely to reduce rates of severe wasting and stunting. Registered at www.crd.york.ac.uk/PROSPERO as CRD42019146592.
