## Supplemental Tables 1 - 4 for "Preventive small-quantity lipid-based nutrient supplements reduce severe wasting and severe stunting among young children: an individual participant data meta-analysis of randomized controlled trials"

### Sheet: Table of Contents
Online Supplemental Material
Preventive small-quantity lipid-based nutrient supplements reduce severe wasting and severe stunting among young children: an individual participant data meta-analysis of randomized controlled trials
Dewey et al. (2022)
Table of Contents: Supplemental Tables
Supplemental Table 1: Characteristics of trials included in the individual participant data analysis and the analytic comparisons in which they were included
Supplemental Table 2: Descriptive information on potential study-level effect modifiers, by trial
Supplemental Table 3: Number of children who would need to be provided with SQ-LNS to prevent 1 case of severe wasting, by estimated reduction in prevalence due to SQ-LNS (31% or 26%) and estimated population burden of severe wasting
Supplemental Table 4: Summary of results for potential individual-level modifiers of the effects of SQ-LNS on severe wasting and severe stunting: number of comparisons available for analysis and p-for-interaction

### Sheet: S1 Trial characteristics
Supplemental Table 1: Characteristics of trials included in the individual participant data analysis and the analytic comparisons in which they were included
Country	First author, year	Intervention Groups	IYCF messages1	Analysis Contrasts
				All-trials analysis	Child-LNS only analysis	Separation of multi-component arms	Passive control arms excluded	Non-milk, non-peanut LNS arms excluded
Bangladesh	Christian 2015 (42)	Plumpy'Doz2 + IYCF counseling	Expanded	LNS	LNS	LNS	LNS	LNS
		Chickpea based LNS + IYCF counseling	Expanded	LNS	LNS	LNS	LNS	-----
		Rice-lentil LNS + IYCF counseling	Expanded	LNS	LNS	LNS	LNS	-----
		Wheat-soy blend (WSB++) + IYCF counseling	Expanded	-----	-----	-----	-----	-----
		IYCF counseling only (Control)	Expanded	control	control	control	control	control
Bangladesh	Dewey 2017 (43)	LNS-LNS: maternal SQ-LNS in pregnancy + 6 mo postpartum, child SQ-LNS 6-24 mo	Minimal	LNS	-----	-----	-----	-----
		IFA-LNS: maternal IFA in pregnancy + 3 mo postpartum, child SQ-LNS 6-24 mo	Minimal	LNS	LNS	LNS	LNS	LNS
		IFA-MNP: maternal IFA in pregnancy + 3 mo postpartum, child MNP 6-24 mo	Minimal	-----	-----	-----	-----	-----
		IFA-Control: maternal IFA in pregnancy + 3 mo postpartum, no child supplementation	Minimal	control	control	control	control	control
Bangladesh	Luby 2018 (44)	Nutrition: SQ-LNS + IYCF counseling	Expanded	LNS	LNS	LNS	LNS	LNS
		Water: family received chlorine and container for drinking water and counseling on safe water storage and consumption		control	control	-----	control	control
		Sanitation: family received upgraded latrine, sani-scoop and child potty, and counseling on their use		control	control	-----	control	control
		Handwashing: family received handwashing stations with soap and handwashing counseling		control	control	-----	control	control
		WASH: family received all water, sanitation and hygiene interventions		control	control	control-WASH	control	control
		WASH + nutrition: all water, sanitation, hygiene and nutrition interventions	Expanded	LNS	LNS	LNS-WASH	LNS	LNS
		Passive control (no intervention)		control	control	control	-----	control
Burkina Faso	Hess 2015 (45)	LNS-Zn0: SQ-LNS containing 0 mg/d Zn and placebo tablet3	Minimal	LNS	LNS	LNS	-----	LNS
		LNS-Zn5: SQ-LNS containing 5 mg/d Zn and placebo tablet	Minimal	LNS	LNS	LNS	-----	LNS
		LNS-Zn10: SQ-LNS containing 10 mg/d Zn and placebo tablet	Minimal	LNS	LNS	LNS	-----	LNS
		LNS-TabZn5: SQ-LNS containing 0 mg/d Zn and Zn tablet containing 5 mg/d Zn	Minimal	LNS	LNS	LNS	-----	LNS
		Passive control (no intervention)		control	control	control	-----	control
Burkina Faso	Bequey 20194 (46)	SQ-LNS + IYCF counseling	Expanded	LNS	LNS	LNS	LNS	LNS
		Active control (standard of care)		control	control	control	control	control
Ghana	Adu-Afarwuah 2007 (47)	SQ-LNS	Minimal	LNS	LNS	LNS	-----	LNS
		MNP	Minimal	-----	-----	-----	-----	-----
		Nutritabs (MMN)	Minimal	-----	-----	-----	-----	-----
		Passive control (no intervention)		control	control	control	-----	control
Ghana	Adu-Afarwuah 2016 (48)	LNS: maternal SQ-LNS in pregnancy + 6 mo postpartum, child SQ-LNS 6-18 mo	Minimal	LNS	-----	-----	-----	-----
		MMN: maternal MMN in pregnancy + 6 mo postpartum, no child supplementation	Minimal	control	-----	-----	-----	-----
		IFA: maternal IFA in pregnancy and placebo for 6 mo postpartum, no child supplementation	Minimal	control	-----	-----	-----	-----
Haiti	Iannotti 2014 (49)	SQ-LNS for 6 mos	Minimal	LNS	LNS	LNS	LNS	LNS
		Active control (standard of care)	Minimal	control	control	control	control	control
Kenya	Nulll 2018 (50)	Nutrition: SQ-LNS + IYCF counseling	Expanded	LNS	LNS	LNS	LNS	LNS
		Water: community and family received chlorine for drinking water and family received counseling on safe water storage and consumption		control	control	-----	control	control
		Sanitation: family received upgraded latrine, sani-scoop and child potty, and counseling on their use		control	control	-----	control	control
		Handwashing: family received handwashing stations with soap and handwashing counseling		control	control	-----	control	control
		WASH: family received all water, sanitation and hygiene interventions		control	control	control-WASH	control	control
		WASH + nutrition: all water, sanitation, hygiene and nutrition interventions	Expanded	LNS	LNS	LNS-WASH	LNS	LNS
		Passive control (no intervention)		control	control	control	-----	control
		Active control (visits to measure MUAC)		control	control	control	control	control
Madagascar	Galasso 2109 (51)	T4: early child stimulation + IYCF counseling	Expanded	-----	-----	-----	-----	-----
		T3: maternal SQ-LNS in pregnancy + 6 mo postpartum, child SQ-LNS 6-18 mo + IYCF counseling	Expanded	LNS	-----	-----	-----	-----
		T2: child SQ-LNS 6-18 mo + IYCF counseling	Expanded	LNS	LNS	LNS	LNS	LNS
		T1: IYCF counseling	Expanded	control	control	control	control	control
		T0: Control (standard of care)		control	control	control	control	control
Malawi	Ashorn 2015 (52)	LNS: maternal SQ-LNS in pregnancy + 6 mo postpartum, child SQ-LNS 6-18 mo	Minimal	LNS	-----	-----	-----	-----
		MMN: maternal MMN in pregnancy + 6 mo postpartum, no child supplementation	Minimal	control		-----	-----	-----
		IFA: maternal IFA in pregnancy and placebo for 6 mo postpartum, no child supplementation	Minimal	control		-----	-----	-----
Malawi	Maleta 20156 (53)	SQ-LNS containing milk (10 g/d)	Minimal	LNS	LNS	LNS	LNS	LNS
		SQ-LNS containing milk (20 g/d)	Minimal	LNS	LNS	LNS	LNS	LNS
		SQ-LNS without milk (20 g/d)	Minimal	LNS	LNS	LNS	LNS	-----
		MQ-LNS containing milk (40 g/d)	Minimal	-----	-----	-----	-----	-----
		MQ-LNS without milk (40 g/d)	Minimal	-----	-----	-----	-----	-----
		Active control	Minimal	control	control	control	control	control
Mali	Huybregts 20194 (54)	SQ-LNS + IYCF and WASH counseling + screening for acute malnutrition	Expanded	LNS	LNS	LNS	LNS	LNS
		Active control (standard of care) + IYCF and WASH counseling + screening for acute malnutrition	Expanded	control	control	control	control	control
Zimbabwe	Humphrey 2019; Prendergast 20197 (55, 56)	IYCF: child SQ-LNS + IYCF counseling	Expanded	LNS	LNS	LNS	LNS	LNS
		WASH : family received ventilated improved pit latrine, handwashing stations, soap, chlorine, child play space, and WASH counseling		control	control	control-WASH	control	control
		WASH and IYCF: child SQ-LNS + IYCF counseling, family received ventilated improved pit latrine, handwashing stations, soap, chlorine, child play space, and WASH counseling	Expanded	LNS	LNS	LNS-WASH	LNS	LNS
		Active control (standard of care)		control	control	control	control	control
IFA, iron-folic acid; IYCF, infant and young child feeding; LNS, lipid-based nutrient supplements; MMN, multiple micronutrients; MNP, multiple micronutrient powder; MQ-LNS, medium-quantity lipid-based nutrient supplements; MUAC, mid-upper arm circumference; ORS, oral rehydration solution; SQ-LNS, small-quantity lipid-based nutrient supplements; WASH, water sanitation and hygiene; WSB, wheat soy b…
1 Minimal IYCF messages defined as providing minimal counseling on IYCF other than reinforcing the normal IYCF messages already promoted in that setting. Expanded IYCF messages defined as providing expanded counseling on IYCF that went beyond the usual messaging.
2 All supplements were isocaloric, children 6-12 mo received 125 kcal/d, children 12-18 mo received 250 kcal/d
3 All children in the four intervention groups received ORS for diarrhea and treatment for malaria
4 Cross-sectional and longitudinal cohorts within this trial are considered as separate comparisons in all analyses and the presentation of results
5 Trial also included a 3 mo duration intervention arm which is excluded from these analyses as there is no comparable control arm available
6 Trial is cited as Kumwenda 2014 in Das et al. (26)
7 Trial was designed a priori to present results separately for HIV exposed and un-exposed children; thus considered as two comparisons in all analyses and the presentation of results

### Sheet: S2 Study-Level Effect modifiers
Supplemental Table 2: Descriptive information on potential study-level effect modifiers, by trial
Country	First author, year	Region	Wasting prevalence at endline (control) (%)	Stunting prevalence at 18 mo (control) (%)	Malaria Prevalence (%)	Water quality (% improved)	Sanitation (% improved)	Duration of supplementation	Intensity of visitation	Average SQ-LNS compliance (%)	Compliance definition (in the SQ-LNS group)
Bangladesh	Christian, 2015 (42)	SEAR	16.4b	44.2b	0.2a	100.0a	77.0a	< 12 mo	Weekly	93.0a	% of total intended SQ-LNS consumed (quantity * day)
Bangladesh	Dewey, 2017 (43)	SEAR	15.1b	35.2b	0.2a	100.0a	71.1a	> 12 mo	Monthly	97.4a	% reporting "high adherence" (> 4 days/week)
Bangladesh	Luby, 2018 (44)	SEAR	11.2b	43.4b	0.1a	88.5a	94.7a	> 12 mo	Weekly	93.0a	Number of sachets consumed in 14 days prior to annual survey/14
Burkina Faso	Hess, 2015 (45)	AFR	13.5b	39.4b	59.1b	26.7b	2.3b	< 12 mo	Weekly	96.8a	% of days SQ-LNS reported consumed
Burkina Faso	Becquey, 2019 (46)	AFR	12.4b,1	30.5a,2	42.9b	50.6b	53.4a	< 12 mo	Monthly	37.0b	caregiver reported receiving SQ-LNS in the previous month
Ghana	Adu Afarwuah,2007 (47)	AFR	9.4a	7.3a	37.4b	91.9a	91.5a	< 12 mo	Weekly	88.2a	% of days SQ-LNS reported consumed
Ghana	Adu Afarwuah, 2016 (48)	AFR	7.5a	13.0a	36.8b	98.4a	97.3a	< 12 mo	Weekly	73.5b	% of days SQ-LNS reported consumed
Haiti	Iannotti, 2014 (49)	AMR	1.3a	13.4a	0.9a	98.7a	94.0a	< 12 mo	Monthly	97.0a	Reported consuming all of the monthly supply of the SQ-LNS during the supplementation period
Kenya	Null, 2018 (50)	AFR	1.5a	32.2a	8.5a	68.0b	15.8b	> 12 mo	Monthly	115.0a	Number of sachets consumed in 14 days prior to annual survey/14
Madagascar	Galasso, 2019 (51)	AFR	5.8a	63.0b	5.5a	26.9b	0.0b	< 12 mo	Monthly	-	Data unavailable.
Malawi	Ashorn, 2015 (52)	AFR	3.4a	34.7a	26.8b	91.7a	9.2b	< 12 mo	Weekly	77.1b	% of days SQ-LNS reported consumed
Malawi	Maleta, 2015 (53)	AFR	5.4a	46.5b	30.3b	91.6a	2.9b	< 12 mo	Weekly	71.6b	% of days SQ-LNS reported consumed (considering missed delivery visits)
Mali	Huybregts, 2019 (54)	AFR	10.3b,1	36.4b,2	39.1b	50.8b	75.3a	> 12 mo	Monthly	47.0b	caregiver reported receiving SQ-LNS in the previous month
Zimbabwe	Humphrey, 2019 (55); Prendergast, 2019 (56)3	AFR	2.6a	37.2b	9.0a	63.6b	34.0b	< 12 mo	Monthly	73.5b	received > 11 (80% of expected) deliveries * consumed SQ-LNS in past 24 h (at 12 month visit)
Abbreviations: SQ-LNS, small-quantity lipid-based nutrient supplements
1Study-level effect modifier categorization based on cross-sectional cohort
2Study-level effect modifier categorization based on longitudinal cohort
3Study-level effect modifier categorization was the same for both HIV exposed and HIV un-exposed children
Superscripts a and b designate the two categories, as described in Notes below.
Notes:
Geograhic region based on WHO regions
Stunting was defined as length-for-age Z score < -2 SD. Stunting prevalence was based on study-specific data at 18 months (when available) in the control arms. Stunting was assessed at 12 months for Adu-Afarwuah 2007 (39) and Iannotti 2014 (41), and at ~25 months of age for Null 2018 (42). These 3 studies were then categorized based on expected changes in stunting prevalence with age. Trials were…
Malaria prevalence: Data extracted from Annex, Data table F: Population at risk and reestimated malaria cases and deaths, 2010-2017 (wmr2018-annex-table-f.xls); Point estimate (presumed and confirmed malaria cases), divided by population at risk, per 100 persons. Trials were categorized as (a) low burden when malaria was < 10% and (b) high burden when malaria was >10%. World Malaria Report 2018. …
Water quality: Data based on sample prevalences of improved source water quality. Study-level water quality was considered improved if the main source of drinking water for > 75% of participants was improved; study-level water quality was considered unimproved if the main source of drinking water for < 75% of participants was improved. "Improved water sources are those that have the potential to …
Sanitation: Data based on sample prevalences of improved sanitation. Study-level sanitation was considered improved if sanitation services for > 50% of participants were improved; study-level sanitation was considered unimproved if sanitation services for < 50% of participants were improved. "Improved sanitation facilities are those designed to hygienically separate excreta from human contact, an…
Compliance: Data extracted from publication; study-specific definitions of compliance are noted in the table. Trials were categorized as (a) high compliance when complinace was > 80% or (b) low compliance when compliance was < 80% compliance.

### Sheet: S3 Number needed to treat
Supplemental Table 3: Number of children who would need to be provided with SQ-LNS to prevent 1 case of severe wasting, by estimated reduction in prevalence due to SQ-LNS (31% or 26%) and estimated population burden of severe wasting
Assumed cross-sectional prevalence of severe wasting in the population	Assuming 31% reduction in severe wasting	Assuming 26% reduction in severe wasting
0.005	645	769
0.01	323	385
0.02	161	192
0.03	108	128
Assumed incidence of severe wasting over 12 mo in the population1
0.05	65	77
0.07	46	55
0.15	22	26
0.24	13	16
Example interpretation:
Assuming a cross-sectional prevalence of severe wasting of 0.5% and a relative reduction in severe wasting of 31% then 645 children whould need to be provided SQ-LNS to prevent 1 case of severe wasting
1 Assumed incidence of severe wasting over 12 months based on the following:
5%: Cumulative incidence of severe wasting from 6 to 18 months of age (percent of children with any weight-for-length z-score measurement < -3) in 11 longitudinal studies in South Asia (random effects model) (7).
7%: Estimated cumulative incidence of severe wasting, assuming a 1% cross-sectional prevalence of severe wasting in a population, multiplied by a correction factor of 7 (4).
15%: Incidence of severe wasting per child-year among children in the PROMIS Mali longitudinal cohort (54).
24%: Incidence of severe wasting per child-year among children in the PROMIS Burkina Faso longitudinal cohort (46).

### Sheet: S4 Individual level Effect mod
Supplemental Table 4: Summary of results for potential individual-level modifiers of the effects of SQ-LNS on severe wasting and severe stunting: number of comparisons available for analysis and p-for-interaction
	Severe wasting		Severe stunting
Effect modifier	No. of comparisons	p-for-interaction	No. of comparisons	p-for-interaction
Maternal height	3	0.76	13	0.098
Maternal BMI	8	0.653	12	0.704
Maternal age	11	0.712	16	0.167
Maternal education	6	0.926	13	0.433
Maternal depressive symptoms	6	0.082	10	0.562
Child sex	9	0.996	16	0.106
Child birth order	9	0.283	16	<0.001
Child baseline anthropometry	3	0.41	6	0.516
Household socioeconomic status	9	0.515	16	0.63
Food security	8	0.721	13	0.526
Source water quality	7	0.412	12	0.995
Sanitation	7	0.751	11	0.993
Home environment	4	0.107	8	0.539
Season at assessment	7	0.311	12	0.905
Abbreviations: BMI, body-mass index
Notes:
P value for the interaction indicating the difference in effects of small-quantity lipid-based nutrient supplements between the 2 levels of the effect modifier in fixed-effects models
Maternal height (< 150.1 cm vs. > 150.1 cm). Cutoff is -2 SD for height at 19 years of age: https://www.who.int/growthref/hfa_girls_5_19years_z.pdf?ua=1
Maternal BMI (< 20 kg/m2 vs. > 20 kg/m2)
Maternal age (< 25 y vs. > 25 y)
Maternal education (no formal or incomplete primary vs. complete primary or greater)
Maternal depressive symptoms (lower, < study 75th percentile vs. higher, > study 75th percentile). Study-specific cutoff chosen to reflect top quartile for risk of depression.
Child sex (female vs. male)
Child birth order (first born vs. later born). Data on birth order were not available for all children. Consequently, first-born vs later-born status was estimated based on the number of children under 5 years old in the household.
Child baseline anthropometric status (lower vs. higher) LAZ < vs. > -1 when stunting is the outcome; WLZ < vs. > 0 wasting or acute malnutrition is the outcome; LAZ, length-for-age z-score; WLZ, weight-for-length z-score.
Household socio-economic status (< study median vs. > study median). Based on a study-defined, study-specific assets index.
Food security (moderate to severe food insecurity vs. mild to secure). Food security scales used: a) Food Access Survey Tool; b) Household Food Insecurity Access Scale (HFAIS); c) Coping Strategy Index.
Source water quality (unimproved vs. improved). Improved water source includes piped water, boreholes or tubewells, protected dug wells or springs, rainwater, packaged or delivered water; based on baseline data, excluding arms that received WASH interventions.
Sanitation (unimproved vs. improved). Improved sanitation includes flush/pour flush to piped sewer system, septic tanks or pit latrines; ventilated improved pit latrines, composting toilets or pit latrines with slabs; based on baseline data, excluding arms that received WASH interventions.
Home environment (< study median vs. > study median) as measured by the Family Care Indicators, Home Observation for the Measurement of the Environment Inventory, or other similar tools.
Season at the time of growth outcome assessment (rainy vs. dry) based on study- and child-specific average rainfall during the month of measurement and two months prior.
